# Racism and health and wellbeing among children and youth - an updated systematic review and meta-analysis

**DOI:** 10.1101/2024.07.18.24310663

**Authors:** Naomi Priest, Chiao Kee Lim, Kate Doery, Jourdyn A. Lawrence, Georgia Zoumboulis, Gabriella King, Dewan Lamisa, Fan He, Rushani Wijesuriya, Camila M. Mateo, Shiau Chong, Mandy Truong, Ryan Perry, Paula Toko King, Natalie Paki Paki, Corey Joseph, Dot Pagram, Roshini Balasooriya Lekamge, Gosia Mikolajczak, Emily Darnett, Brigid Trenerry, Shloka Jha, Joan Gakii Masunga, Yin Paradies, Yvonne Kelly, Saffron Karlsen, Shuaijun Guo

## Abstract

**Background:** Evidence of racism’s health harms among children and youth is rapidly increasing, though attention to impacts on physical health and biomarker outcomes is more emergent. We performed a systematic review of recent publications to examine the association between racism and health among children and youth, with a meta-analysis of the specific relationships between racism and physical health and biomarkers.

**Methods:** We conducted a systematic literature search using four databases: Medline, PsycINFO, PubMed, and ERIC. Four inclusion criteria were used to identify eligible studies: (1) exposure was experiences of racism, (2) outcome was health and wellbeing, (3) quantitative methods were used to estimate the association between racism and health outcomes, and (4) the effect size of associations between racism and health and wellbeing was reported for participants aged 0-24 years. Correlation coefficients were used to report the pooled effect size for each outcome indicator.

**Results:** There were 463 eligible studies included in the screening process, with 42 studies focusing on physical health or biomarker outcomes. Random-effects meta-analysis found minimal to moderate positive associations between racism and C-reactive protein, Interleukin 6, body mass index (BMI), obesity, systolic blood pressure, salivary cortisol, asthma, and somatic symptoms. There were marginal positive associations between racism and Tumour Necrosis Factor-α, cortisol collected via saliva, urine and hair, BMI-z score, and diastolic blood pressure, with imprecise estimates and wide confidence intervals.

**Conclusions:** Racism is associated with negative physical health and biomarker outcomes that relate to multiple physiological systems and biological processes in childhood and adolescence. This has implications for health and wellbeing during childhood and adolescence and future chronic disease risk. Collective and structural changes to eliminate racism and create a healthy and equitable future for all children and youth are urgently required.

**HIGHLIGHTS:**

- Racism impacts foundations for optimal health and development for children, youth and their caregivers.
- Evidence shows racism is associated with inflammation, cortisol, weight status, blood pressure, asthma and somatic symptoms in children and youth.
- Future research needs to prioritise systemic racism and its impact on child and youth health.
- Collective and structural changes are urgently needed to eliminate racism.
