## Supplementary material for "Racism and health and wellbeing among children and youth - an updated systematic review and meta-analysis": Supplementary file 2. Ratings of quality for studies.xlsx

### Sheet: Cross-sectional
No	StudyTitle	Representativeness of the sample	Sample size	Non-respondents	Ascertainment of the exposure	Comparability of subjects in different outcome groups on the basis of design or analysis	Assessment of outcome	Statistical test	Total score	Ratings category
1	Argabright et al. 2022 Association between racial/ethnic discrimination and pubertal development in early adolescence	0	1	1	2	1	1	1	7	Good
2	Carlson et al. 2017 Self-reported racial/ethnic discrimination and bronchodilator response in African American youth with asthma	0	1	0	2	1	2	1	7	Good
3	Condon et al. 2019 Associations Between Maternal Experiences of Discrimination and Biomarkers of Toxic Stress in School‑Aged Children"	0	0	0	2	1	2	1	6	Fair
4	Condon et al. 2021 Maternal Experiences of Racial Discrimination, Child Indicators of Toxic Stress, and the Minding the Baby® Early Home Visiting Intervention"	0	0	1	2	1	2	1	7	Good
5	Emlaw JE et al. 2023 Racial discrimination and hypothalamicpituitary-adrenal axis dysregulation in adolescents with overweight and obesity: does context matter?	0	0	0	2	1	2	0	5	Fair
6	Fattore et al. 2022 Asthmatic Symptoms in Children and Adolescents: the Role of Maternal Experiences of Racial Discrimination	0	1	0	2	1	1	1	6	Fair
7	Kelly et al. 2013 Associations between maternal experiences of racism and early child health and development: findings from the UK Millennium Cohort Study	0	1	1	1	1	2	1	7	Good
8	Klimentidis et al. 2012 Genetic admixture, social–behavioural factors and body composition are associated with blood pressure differently by racial–ethnic group among children"	0	1	1	2	1	2	1	8	Good
9	Lee et al. 2018 Psychological pathways from racial discrimination to cortisol in African American males and females	0	1	1	2	1	2	1	8	Good
10	Lee et al. 2021 Pathways from racial discrimination to cortisol/DHEA imbalance: protective role of religious involvement	0	0	0	2	1	2	1	6	Fair
11	Nelson et al. 2018 Racial Discrimination and Low Household Education Predict Higher Body Mass Index in African American Youth	0	1	1	2	1	2	1	8	Good
12	Paine et al. 2020 Caregiver experiences of racism are associated with adverse health outcomes for their children: a cross-sectional analysis of data from the New Zealand Health Survey	1	1	1	1	1	1	1	7	Good
13	Priest et al. 2012 Exploring relationships between racism, housing and child illness in remote indigenous communities"	0	1	1	2	1	1	1	7	Good
14	Priest et al. 2020 Experiences of racial discrimination and cardiometabolic risk among Australian children	0	0	0	2	1	2	1	6	Fair
15	Slopen et al. 2019 Maternal experiences of ethnic discrimination and child cardiometabolic outcomes in the Study of Latino (SOL) Youth	0	1	1	2	1	2	1	8	Good
16	Volpe et al. 2019 Racial Discrimination and Acute Physiological Responses Among Black Young Adults: The Role of Racial Identity	0	1	0	2	1	2	1	7	Good
17	Wakefield et al. 2015 Perceived racism and stigma among youths with sickle cell disease: An exploratory study	0	0	0	2	0	1	1	4	Poor
18	Zeiders et al. 2012 Perceived discrimination and diurnal cortisol: Examining relations among Mexican American adolescents	0	0	1	2	1	2	1	7	Good
19	Huynh 2012 Ethnic Microaggressions and the Depressive and Somatic Symptoms of Latino and Asian American Adolescents	0	0	1	2	1	1	1	6	Fair
	Cross-sectional Studies ratings: - Good quality: 7-8 points or more - Fair quality: 5-6 points - Poor quality: 0 to 4 points

### Sheet: Cohort
No	StudyTitle	Selection					Comparability	Exposure				Ratings category
		Representativeness of the exposed cohort	Selection of the non exposed cohort	Ascertainment of exposure	Demonstration that outcome of interest was not present at start of study	Subdomain score	Comparability of cohorts on the basis of the design or analysis	Assessment of outcome	Was follow-up long enough for outcomes to occur	Adequacy of follow up of cohorts	Subdomain score
1	Astell-Burt et al. 2013 Effect of air pollution and racism on ethnic differences in respiratory health among adolescents living in an urban environment	1	1	0	0	2	1	0	1	1	2	Fair
2	Bravo et al. 2018 Processes Underlying Mexican-Origin Adolescent Mothers’ BMI	0	1	1	1	3	1	1	1	1	3	Good
3	Brody et al. 2014 Perceived Discrimination among African American Adolescents and Allostatic Load: A Longitudinal Analysis with Buffering Effects	0	1	0	1	2	1	1	1	1	3	Fair
4	Brody et al. 2015 Discrimination, Racial Identity, and Cytokine Levels Among African-American Adolescents"	0	1	0	1	2	1	1	1	1	3	Fair
5	Brody et al. 2018 Racial Discrimination, Body Mass Index, and Insulin Resistance: A Longitudinal Analysis"	0	1	0	1	2	1	1	1	1	3	Fair
6	Cave et al. 2019 Caregiver-perceived racial discrimination is associated with diverse mental health outcomes in Aboriginal and Torres Strait Islander children aged 7–12 years	0	1	1	0	2	1	1	1	1	3	Fair
7	Cruickshank et al. 2016 Ethnic Differences in and Childhood Influences on Early Adult Pulse Wave Velocity: The Determinants of Adolescent, Now Young Adult, Social Wellbeing, and Health Longitudinal Study"	1	1	0	0	2	1	1	1	1	3	Fair
8	Cuevas et al. 2023 Association of Racial Discrimination With Adiposity in Children and Adolescents	1	1	0	0	2	1	1	1	0	2	Fair
9	Dixon B et al. 2012 Maternal experiences of racial discrimination and child weight status in the first 3 years of life	1	1	0	0	2	1	1	1	1	3	Fair
10	Huynh & Fuglini 2012 Perceived ethnic stigma across the transition to college	1	1	0	0	2	1	0	1	1	2	Fair
11	Lee et al. 2018 Racial Discrimination and Cortisol in African American Emerging Adults: The Role of Neighborhood Racial Composition	0	1	0	1	2	1	1	0	1	2	Fair
12	Ong et al. 2013 Racial microaggressions and daily well-being among Asian Americans	0	1	0	0	1	1	0	1	1	2	Poor
13	Priest et al. 2019 Cumulative Effects of Bullying and Racial Discrimination on Adolescent Health in Australia	1	1	0	0	2	1	1	1	1	3	Fair
14	Seaton et al. 2022 The associations among racial discrimination, pubertal timing, neighborhoods, and mental health among US Mexican boys"	0	1	0	1	2	1	0	1	1	2	Fair
15	Shepherd et al. 2017 The impact of racial discrimination on the health of Australian Indigenous children aged 5 – 10 years: analysis of national longitudinal data	1	1	0	1	3	1	1	1	0	2	Good
16	Sladek et al. 2021 Ethnic-Racial discrimination experiences predict Latinx adolescents’ physiological stress processes across college transition.	0	1	0	0	1	1	1	1	1	3	Poor
17	Waldron et al. 2021 Examining parental permissiveness toward drinking and perceived ethnic discrimination as risk factors for drinking outcomes among Latinx college students.	0	1	0	1	2	1	0	1	1	2	Fair
18	Wang et al. 2022 School Racial Segregation and the Health of Black Children	0	1	0	0	1	1	0	1	1	2	Poor
19	Yip et al. 2022 Applying stress and coping models to ethnic/racial identity, discrimination, and adjustment among diverse adolescents"	0	1	0	0	1	1	0	1	1	2	Poor
20	Sirin and Rogers-Sirin 2015 Discrimination-Related Stress Effects on the Development of Internalizing Symptoms Among Latino Adolescents	0	1	0	0	1	1	0	1	1	2	Poor
	Cohort Studies ratings: - Good quality: 3 or 4 points in selection domain AND 1 or 2 points in comparability domain AND 2 or 3 points in outcome/exposure domain - Fair quality: 2 points in selection domain AND 1 or 2 points in comparability domain AND 2 or 3 points in outcome/exposure domain - Poor quality: 0 or 1 star in selection domain OR 0 points in comparability domain OR 0 or 1 points in ou…

### Sheet: Case-control
No	StudyTitle	Selecton					Comparabilty	Exposure				Ratings category
		Is the case definition adequate?	Representativeness of the cases	Selection of Controls	Definition of Controls	Subdomain score	Comparability of cases and controls on the basis of the design or analysis	Ascertainment of exposure	Same method of ascertainment for cases and controls	Non-Response rate	Subdomain score
1	Lee 2017 Striatal response to rewards varies by past substance use and perceived discrimination in Mexican-origin adolescents	0	1	1	1	3	1	0	1	1	2	Good
2	Thakur et al. 2017 Perceived Discrimination Associated With Asthma and Related Outcomes in Minority Youth	1	1	1	1	4	1	0	1	1	2	Good
	Cohort Studies ratings: - Good quality: 3 or 4 points in selection domain AND 1 or 2 points in comparability domain AND 2 or 3 points in outcome/exposure domain - Fair quality: 2 points in selection domain AND 1 or 2 points in comparability domain AND 2 or 3 points in outcome/exposure domain - Poor quality: 0 or 1 star in selection domain OR 0 points in comparability domain OR 0 or 1 points in ou…

### Sheet: Experimental
No	StudyTitle	1. Was true randomization used for assignment of participants to treatment groups?	2. Was allocation to treatment groups concealed?	3. Were treatment groups similar at the baseline?	4. Were participants blind to treatment assignment?	5. Were those delivering treatment blind to treatment assignment?	6. Were outcomes assessors blind to treatment assignment?	7. Were treatment groups treated identically other than the intervention of interest?	8. Was follow up complete and if not, were differences between groups in terms of their follow up adequately described and analyzed?	9. Were participants analyzed in the groups to which they were randomized?	10. Were outcomes measured in the same way for treatment groups?	11. Were outcomes measured in a reliable way?	12. Was appropriate statistical analysis used?	13. Was the trial design appropriate, and any deviations from the standard RCT design (individual randomization, parallel groups) accounted for in the conduct and analysis of the trial?	Ratings category
1	Huynh et al. 2017 Not just sticks and stones: Indirect ethnic discrimination leads to greater physiological reactivity	yes	yes	unclear	yes	unclear	unclear	yes	yes	yes	yes	yes	yes	yes	Good
	Experimental studies ratings: - Good quality: More than 70% of the 13 items scored “yes” - Fair quality: 50 to 69% of the 13 items scored “yes” - Poor quality: 49% or less of the 13 items scored “yes”
